# Understanding of vascular toxicity of indigo naturalis in anti-inflammation application: mendelian randomization and colocalization study

**DOI:** 10.1101/2025.08.07.25332888

**Authors:** Jie Liu, Cheng Jian Liu, Hai Tao Xiao, Zhi Ping Xu

## Abstract

The Chinese herbal medicine indigo naturalis (IN) shows promising potential for treating autoimmune inflammatory diseases. However, its clinical application is limited by vascular toxicity. Using Mendelian randomization analysis, we conducted the first systematic study of IN’s target-specific vascular risks, revealing causal links between IN exposure and various vascular disorders. Importantly, our findings identify urate as a mediator between IN exposure and deep vein thrombosis outcome. This study provides genetic insights into safety implications for clinical translation study of IN for anti-inflammation applications and guides biomarker monitoring in related trials.
