## Supplemental Table 8 for "Understanding of vascular toxicity of indigo naturalis in anti-inflammation application: mendelian randomization and colocalization study"

### Sheet: coloc_result
snp	V.df1	z.df1	r.df1	lABF.df1	V.df2	z.df2	r.df2	lABF.df2	internal.sum.lABF	SNP.PP.H4
rs2237297	0.000372147	-11.5937	0.977138	63.7818	2.09579e-07	-0.63848	0.977437	-1.69649	62.0853	0.912914
rs2074113	0.000374461	-11.3759	0.976999	61.3311	2.09848e-07	-0.63883	0.977408	-1.69565	59.6355	0.0787944
rs2066853	0.000361331	-11.165	0.977788	59.0405	2.00026e-07	-0.729494	0.978443	-1.65818	57.3823	0.00827877
rs73079670	0.00029189	-10.5605	0.981979	52.7491	1.5695e-07	-0.644546	0.983007	-1.83327	50.9158	1.28703e-05
rs10277122	0.000217035	-9.40348	0.986539	41.4636	1.11532e-07	-0.417305	0.987864	-2.11979	39.3438	1.21319e-10
rs17137566	0.000251352	-9.12376	0.984443	38.8924	1.29841e-07	-0.386513	0.9859	-2.05716	36.8352	9.8734e-12
rs3802082	0.000251016	-9.03841	0.984464	38.1295	1.28957e-07	-0.349866	0.985995	-2.07382	36.0557	4.52817e-12
rs10272066	0.000217769	-8.84631	0.986494	36.4478	1.11722e-07	-0.391718	0.987844	-2.12918	34.3186	7.9714e-13
rs7796976	0.000195058	-8.82295	0.987885	36.244	1.15397e-07	-0.582193	0.987449	-2.02163	34.2224	7.24006e-13
rs73079677	0.000217979	-8.8086	0.986481	36.1194	1.11792e-07	-0.344065	0.987836	-2.14619	33.9732	5.64296e-13
rs2040623	0.000216422	-8.76959	0.986576	35.7813	1.11495e-07	-0.292707	0.987868	-2.16365	33.6176	3.95442e-13
rs713150	0.000196092	-8.24898	0.987822	31.4045	1.15908e-07	-0.615408	0.987394	-1.99983	29.4047	5.8535e-15
rs6960165	0.000198517	-7.41519	0.987673	24.9556	1.1392e-07	-0.511621	0.987608	-2.06608	22.8895	8.66824e-18
rs2158041	0.000199112	-7.2304	0.987637	23.6197	1.15886e-07	-0.187541	0.987397	-2.16953	21.4501	2.055e-18
rs7811989	0.000183221	-6.69148	0.988612	19.8954	1.03847e-07	-0.269478	0.988691	-2.20518	17.6902	4.78519e-20
rs17722841	0.000243348	-5.33012	0.984931	11.8935	1.3822e-07	0.143671	0.985004	-2.08982	9.80364	1.79805e-23
rs113070557	0.00208018	-5.03359	0.884344	10.1248	9.294e-07	-0.619937	0.907137	-1.014	9.11075	8.99263e-24
rs4987097	0.0006783	-4.37422	0.959099	7.57729	4.61211e-07	1.05268	0.951656	-0.987422	6.58987	7.22907e-25
rs144862711	0.00134773	3.22839	0.921886	3.52938	9.04884e-07	1.14111	0.909365	-0.608395	2.92099	1.84377e-26
rs117052117	0.00173083	2.84911	0.901861	2.4997	1.56203e-06	0.505088	0.853206	-0.850531	1.64917	5.16849e-27
rs2106728	0.000151566	-3.4894	0.990561	3.69904	8.72511e-08	0.0528077	0.990481	-2.32586	1.37318	3.92195e-27
rs2282885	0.000151662	-3.4207	0.990555	3.46421	8.78773e-08	-0.161943	0.990414	-2.31071	1.1535	3.14843e-27
rs79262512	0.000958844	1.6604	0.943144	-0.133526	5.79473e-07	1.81806	0.940003	0.146775	0.0132498	1.00668e-27
rs145647804	0.00106062	2.0776	0.937487	0.637106	5.68694e-07	0.345791	0.941053	-1.3593	-0.722195	4.82494e-28
rs73079679	0.00247597	-1.5627	0.865302	0.0541852	1.68912e-06	0.0924203	0.843136	-0.922588	-0.868403	4.16864e-28
rs73079669	0.00236998	1.0515	0.870321	-0.540209	1.13156e-06	1.10652	0.889176	-0.555561	-1.09577	3.32086e-28
rs187356114	0.00174171	0.6766	0.901305	-0.951558	1.10628e-06	1.33235	0.891383	-0.318788	-1.27035	2.7889e-28
rs17779352	0.000408323	-2.1508	0.974971	0.411227	2.83578e-07	0.289274	0.969711	-1.70792	-1.29669	2.71638e-28
rs13223444	0.00166392	-1.409	0.905296	-0.279861	6.63244e-07	-0.259263	0.93192	-1.31222	-1.59208	2.02165e-28
rs4236290	0.000357879	-0.7449	0.977995	-1.63691	1.89456e-07	-1.99787	0.979559	0.0098403	-1.62707	1.95213e-28
rs143212998	0.00139213	-1.4192	0.91952	-0.333856	5.99567e-07	-0.238311	0.938052	-1.36409	-1.69795	1.81856e-28
rs189311131	0.00176831	0.406401	0.899948	-1.07672	8.96923e-07	1.12938	0.910091	-0.624067	-1.70078	1.81341e-28
rs6944142	0.00224845	-0.5886	0.876147	-0.892559	1.63359e-06	-0.381803	0.847506	-0.878544	-1.7711	1.69027e-28
rs2158042	0.00220823	-0.362299	0.878092	-0.994616	1.62657e-06	-0.320356	0.848062	-0.898625	-1.89324	1.49594e-28
rs73079663	0.00110563	0.2785	0.935006	-1.33047	5.3704e-07	1.3502	0.944151	-0.581945	-1.91242	1.46752e-28
rs62446363	0.000594097	0.422502	0.963994	-1.57599	2.68204e-07	0.162454	0.971306	-1.76272	-3.33871	3.52495e-29
rs2282883	0.000151765	1.33509	0.990549	-1.44799	8.58853e-08	0.394551	0.990629	-2.25795	-3.70594	2.44157e-29
rs1476080	0.000151814	1.3061	0.990546	-1.48576	8.57553e-08	0.346773	0.990643	-2.27624	-3.762	2.30845e-29
rs2237298	0.00015114	1.2811	0.990587	-1.51996	8.53487e-08	0.272878	0.990687	-2.30128	-3.82124	2.17568e-29
rs3802083	0.000151928	1.252	0.990539	-1.55393	8.5599e-08	0.163511	0.99066	-2.32347	-3.8774	2.05685e-29
rs6951212	0.000151546	1.2562	0.990562	-1.54994	8.59434e-08	0.0694939	0.990623	-2.33233	-3.88227	2.04685e-29
rs2237299	0.000151713	1.22081	0.990552	-1.59282	8.55873e-08	0.239042	0.990661	-2.30848	-3.9013	2.00828e-29
rs2282886	0.000151327	0.946998	0.990576	-1.88805	8.64519e-08	0.0831403	0.990568	-2.32838	-4.21643	1.46543e-29
rs12532771	0.000151479	0.758398	0.990566	-2.04686	8.61147e-08	0.0739969	0.990604	-2.33102	-4.37788	1.24694e-29

### Sheet: eQTL
rs_id	pval
rs10272066	0.66
rs10277122	0.62
rs113070557	0.56
rs117052117	0.6
rs12532771	0.87
rs13223444	0.780001
rs143212998	0.8
rs144862711	0.26
rs145647804	0.69
rs1476080	0.67
rs17137566	0.68
rs17722841	0.84
rs17779352	0.75
rs187356114	0.21
rs189311131	0.27
rs2040623	0.73
rs2066853	0.46
rs2074113	0.51
rs2106728	0.9
rs2158041	0.89
rs2158042	0.709999
rs2237297	0.52
rs2237298	0.719999
rs2237299	0.74
rs2282883	0.630001
rs2282885	0.92
rs2282886	0.86
rs3802082	0.709999
rs3802083	0.8
rs4236290	0.0519996
rs4987097	0.26
rs62446363	0.88
rs6944142	0.66
rs6951212	0.87
rs6960165	0.64
rs713150	0.56
rs73079663	0.18
rs73079669	0.3
rs73079670	0.49
rs73079677	0.69
rs73079679	0.95
rs7796976	0.58
rs7811989	0.85
rs79262512	0.0719996

### Sheet: GWAS
rs_id	pval
rs10272066	9.03858e-19
rs10277122	5.2723e-21
rs113070557	4.81349e-07
rs117052117	0.00438571
rs12532771	0.448092
rs13223444	0.158776
rs143212998	0.155841
rs144862711	0.00124572
rs145647804	0.037765
rs1476080	0.191485
rs17137566	7.2527e-20
rs17722841	9.81047e-08
rs17779352	0.031476
rs187356114	0.498659
rs189311131	0.684449
rs2040623	1.79308e-18
rs2066853	6.03532e-29
rs2074113	5.50681e-30
rs2106728	0.000484105
rs2158041	4.82281e-13
rs2158042	0.717203
rs2237297	4.42996e-31
rs2237298	0.200123
rs2237299	0.222086
rs2282883	0.181811
rs2282885	0.000624367
rs2282886	0.343537
rs3802082	1.58708e-19
rs3802083	0.21057
rs4236290	0.456393
rs4987097	1.2177e-05
rs62446363	0.672733
rs6944142	0.55613
rs6951212	0.209044
rs6960165	1.21451e-13
rs713150	1.59735e-16
rs73079663	0.780705
rs73079669	0.293075
rs73079670	4.53733e-26
rs73079677	1.26707e-18
rs73079679	0.1181
rs7796976	1.11635e-18
rs7811989	2.21055e-11
rs79262512	0.0968746
