## Supplemental Table 9 for "Understanding of vascular toxicity of indigo naturalis in anti-inflammation application: mendelian randomization and colocalization study"

### Sheet: MR Result
	Exposure	Outcome	method	nsnp	b	se	pval
	ING/INB à AhR	DVT	Inverse variance weighted	8	0.001787	0.0006686	0.007528
	INB à FLT3	AET	Inverse variance weighted	4	-0.7687	0.3751	0.04045
	INB à CDK4	PE	Inverse variance weighted	2	-0.003284	0.001655	0.04717
	INB à CDK6	CHF	Inverse variance weighted	9	-0.15	0.06215	0.01579
	INB à CDK14	HHD	Inverse variance weighted	5	-0.3768	0.1687	0.0255

### Sheet: Heterogeneity Analysis
	IVM: Heterogeneity Analysis
		Q	Q_df	Q_pval
	AhR à DVT	6.069	7	0.5317
	FLT3 à AET	1.573	3	0.6655
	CDK4 à PE	0.00783	1	0.9295
	CDK6 à CHF	5.843	8	0.6648
	CDK14 à HHD	2.888	4	0.5767

### Sheet: Casual Direction Test
		AhR à DVT	FLT3 à AET	CDK4 à PE	CDK6 à CHF	CDK14 à HHD
	Variance explained in exposure	0.045	-0.014	0.0033	0.0062	Insufficient data for analysis
	Variance explained in outcome	2.8e-05	0.066	8.1e-06	2.4e-05
	Directionality p-value	1.26e-272	0.852	1.9e-16	8.46e-37

### Sheet: horizontal Test
		AhR à DVT	FLT3 à AET	CDK4 à PE	CDK6 à CHF	CDK14 à HHD
	Egger regression intercept	-7.7e-05	Insufficient data for analysis	Insufficient data for analysis	-0.0034	-0.038
	Standard error	0.00023			0.017	0.044
	Directionality p-value	0.75			0.851	0.453
